# Exploring interaction between genetically predicted body mass index and serum 25-hydroxyvitamin D levels on the odds for psoriasis in UK Biobank and the HUNT Study: A factorial Mendelian randomisation study

**DOI:** 10.1101/2024.07.01.24309489

**Authors:** Marita Jenssen, Nikhil Arora, Mari Løset, Bjørn Olav Åsvold, Laurent Thomas, Ole-Jørgen Gangsø Bekkevold, Xiao-Mei Mai, Yi-Qian Sun, Anne-Sofie Furberg, Rolf Jorde, Tom Wilsgaard, Kjersti Danielsen, Ben Michael Brumpton

**Author notes:** These authors share the last authorship. Corresponding authors: Ben Michael Brumpton, Marita Jenssen.

## Abstract

**Background:** Mendelian randomisation (MR) studies show that higher body mass index (BMI) and lower 25-hydroxyvitamin D (25[OH]D) increase psoriasis risk. The combined effect of these factors has not been explored using factorial MR.

**Methods:** Using cross-sectional data from UK Biobank (UKB, n=398 404) and the Trøndelag Health Study (HUNT, n=86 648), we calculated polygenic risk scores for BMI and 25(OH)D to estimate odds ratios for psoriasis using 2×2 and continuous factorial MR. We quantified additive interaction by relative excess risk due to interaction (RERI)-estimates. We also performed traditional observational analyses in UKB.

**Results:** There were 12 207 (3.1%) participants with psoriasis in UKB and 7794 (9.0%) in HUNT. In 2×2 factorial MR, we found no evidence of relative excess risk for psoriasis due to interaction between genetically predicted higher BMI and lower 25(OH)D, neither in UKB (RERI −0.01, 95% confidence interval (CI) −0.08, 0.07) nor in HUNT (RERI −0.04, 95% CI −0.14, 0.06). The same was observed in the continuous factorial MR and observational analyses.

**Conclusions:** This study did not find evidence of interaction between BMI and 25(OH)D on the risk of psoriasis. Given minor differences in measured BMI and 25(OH)D between groups, small effects may have been undetected.
