## Supplementary Excel-file for "Exploring interaction between genetically predicted body mass index and serum 25-hydroxyvitamin D levels on the odds for psoriasis in UK Biobank and the HUNT Study: A factorial Mendelian randomisation study"

### Sheet: Information
List of single nucleotide polymorfisms (SNPs) used in development of polygenic risk scores (PRSs)* for the paper "Exploring Interaction Between Genetically Predicted Body Mass Index and Serum 25-hydroxyvitamin D Levels on the Odds for Psoriasis in UK Biobank and the HUNT Study: A Factorial Mendelian Randomisation Study"
* the SNPs each PRS can be found on separate spreadsheets named accordig to the spesific risk score (e.g. BMI_77 = the PRS for BMI based on 77 SNPs).
RSID= Reference SNP cluster ID
CHR= Chromosome number
BP= Base pair position
Effect allele=Allele associated with increase in BMI and 25(OH)D, respectively
Beta=Per allele effect (from the respective GWAS)
BMI=body mass index
vitD=25-hydroxyvitamin D

### Sheet: BMI_77
77 SNPs robustly associated with BMI in
Locke AE, Kahali B, Berndt SI, Justice AE, Pers TH, Day FR, et al. Genetic studies of body mass index yield new insights for obesity biology. Nature 2015;518(7538):197-206.
RSID	CHR	BP	Effect allele	Beta
rs17024393	1	110154688	C	0.0658
rs543874	1	177889480	G	0.0482
rs3101336	1	72751185	C	0.0334
rs12566985	1	75002193	G	0.0242
rs657452	1	49589847	A	0.0227
rs11165643	1	96924097	T	0.0218
rs12401738	1	78446761	A	0.0211
rs2820292	1	201784287	C	0.0195
rs11583200	1	50559820	C	0.0177
rs13021737	2	632348	G	0.0601
rs10182181	2	25150296	G	0.0307
rs2121279	2	143043285	T	0.0245
rs1016287	2	59305625	T	0.0229
rs7599312	2	213413231	G	0.0220
rs11126666	2	26928811	A	0.0207
rs1528435	2	181550962	T	0.0178
rs11688816	2	63053048	G	0.0172
rs16851483	3	141275436	T	0.0483
rs1516725	3	185824004	C	0.0451
rs13078960	3	85807590	G	0.0297
rs2365389	3	61236462	C	0.0200
rs3849570	3	81792112	A	0.0188
rs6804842	3	25106437	G	0.0185
rs13107325	4	103188709	T	0.0477
rs10938397	4	45182527	G	0.0402
rs11727676	4	145659064	T	0.0358
rs17001654	4	77129568	G	0.0306
rs2112347	5	75015242	T	0.0261
rs2207139	6	50845490	G	0.0447
rs13191362	6	163033350	A	0.0277
rs205262	6	34563164	G	0.0221
rs2033529	6	40348653	G	0.0190
rs9400239	6	108977663	C	0.0188
rs2245368	7	76608143	C	0.0317
rs1167827	7	75163169	G	0.0202
rs17405819	8	76806584	T	0.0224
rs2033732	8	85079709	C	0.0192
rs10968576	9	28414339	G	0.0249
rs1928295	9	120378483	T	0.0188
rs4740619	9	15634326	T	0.0179
rs6477694	9	111932342	A	0.0174
rs10733682	9	129460914	C	0.0174
rs7899106	10	87410904	G	0.0395
rs11191560	10	104869038	C	0.0308
rs17094222	10	102395440	C	0.0249
rs7903146	10	114758349	C	0.0234
rs11030104	11	27684517	A	0.0414
rs3817334	11	47650993	T	0.0262
rs12286929	11	115022404	G	0.0217
rs4256980	11	8673939	G	0.0209
rs2176598	11	43864278	T	0.0198
rs7138803	12	50247468	A	0.0315
rs11057405	12	122781897	G	0.0307
rs12429545	13	54102206	A	0.0334
rs9581854	13	28017782	T	0.0298
rs11847697	14	30515112	T	0.0492
rs7141420	14	79899454	T	0.0235
rs10132280	14	25928179	C	0.0230
rs12885454	14	29736838	C	0.0207
rs16951275	15	68077168	T	0.0311
rs3736485	15	51748610	A	0.0176
rs1558902	16	53803574	A	0.0818
rs12446632	16	19935389	G	0.0403
rs3888190	16	28889486	A	0.0309
rs758747	16	3627358	T	0.0225
rs2650492	16	28333411	A	0.0207
rs9925964	16	31129895	A	0.0192
rs1000940	17	5283252	G	0.0192
rs12940622	17	78615571	G	0.0182
rs6567160	18	57829135	C	0.0556
rs7243357	18	56883319	T	0.0217
rs1808579	18	21104888	C	0.0167
rs2287019	19	46202172	C	0.0360
rs3810291	19	47569003	A	0.0283
rs2075650	19	45395619	A	0.0258
rs17724992	19	18454825	A	0.0194
rs29941	19	34309532	G	0.0182

### Sheet: BMI_941
941 SNPs robustly associated with BMI in
Yengo L, Sidorenko J, Kemper KE, Zheng Z, Wood AR, Weedon MN, et al. Meta-analysis of genome-wide association studies for height and body mass index in ∼700000 individuals of European ancestry. Hum Mol Genet 2018;27(20):3641-9.
RSID	CHR	BP	Effect allele	Beta
rs10733051	1	167280354	A	0.0096733
rs10754210	1	197012111	G	0.0124387
rs10779751	1	11284336	A	0.0139531
rs10915840	1	225668524	G	0.0126611
rs10920678	1	190239907	A	0.0155341
rs10923724	1	119546842	C	0.0114243
rs11118308	1	219633869	A	0.010052
rs11208662	1	65987164	C	0.0211085
rs11577179	1	155983710	G	0.0128749
rs1158103	1	101024370	G	0.00996797
rs11583122	1	38053458	T	0.0173033
rs11590474	1	174972588	C	0.0361264
rs11803119	1	174002465	A	0.0587601
rs12033257	1	112318484	A	0.0134889
rs12035149	1	107885018	G	0.0157518
rs12035349	1	77557339	G	0.0204255
rs12039524	1	173549827	G	0.0487389
rs12041258	1	195047936	T	0.0147983
rs12042908	1	74997762	A	0.0169552
rs12042959	1	243533273	A	0.0182803
rs12044597	1	1708801	G	0.0130104
rs12564992	1	174478100	G	0.0383988
rs12731372	1	118852975	T	0.0121436
rs17014375	1	209543560	G	0.0161544
rs17302346	1	174983543	C	0.0414302
rs1730859	1	107617707	G	0.0111533
rs17391694	1	78623626	T	0.0293414
rs17448682	1	15966713	T	0.0130819
rs17531363	1	107977075	A	0.0126989
rs1973993	1	96943994	C	0.0203881
rs2030342	1	97388226	T	0.0168911
rs2154297	1	80791708	C	0.0111264
rs2275426	1	46487552	A	0.0157208
rs2282231	1	39569571	T	0.0133642
rs2356865	1	50836334	C	0.0121717
rs2481665	1	62594677	T	0.0151946
rs2491864	1	242986063	A	0.0133088
rs2590942	1	72885281	T	0.0207362
rs2820311	1	201841476	G	0.017995
rs284227	1	82379446	C	0.0152088
rs346722	1	45620134	T	0.0250523
rs3753549	1	243722892	C	0.0228536
rs3762396	1	19510394	A	0.0109933
rs3768486	1	110123971	G	0.0124606
rs4372296	1	98320492	C	0.0191426
rs4653017	1	33776728	T	0.0107249
rs543874	1	177889480	G	0.0474975
rs6577584	1	6715390	G	0.0119502
rs6587552	1	151018861	A	0.0149532
rs6681627	1	174126742	C	0.0573622
rs6690764	1	92976590	G	0.0154
rs6700816	1	174883994	A	0.0327673
rs6700838	1	47700027	C	0.018779
rs696606	1	16828640	A	0.0117067
rs7531118	1	72837239	C	0.0221066
rs7531656	1	49828663	A	0.0193693
rs7535528	1	2444414	G	0.0145557
rs7550711	1	110082886	T	0.0636463
rs7556169	1	8741401	G	0.0119632
rs761423	1	17301672	T	0.0122672
rs785278	1	33307987	T	0.0147641
rs823074	1	205774839	T	0.0117765
rs905938	1	154991389	C	0.0160535
rs9077	1	202116238	G	0.0158461
rs912768	1	173473713	C	0.0421054
rs9426003	1	34602870	G	0.0111913
rs946526	1	46487168	C	0.031921
rs967605	1	23399932	C	0.0172999
rs10168197	2	51834839	G	0.0135969
rs10182181	2	25150296	G	0.0276557
rs10190332	2	61619267	T	0.0132993
rs10203277	2	103496700	A	0.0199849
rs10211055	2	229016917	C	0.0140488
rs10497807	2	198585087	G	0.0183722
rs10929925	2	6155557	C	0.0105979
rs10930641	2	175000711	G	0.0155984
rs11889536	2	220163543	A	0.0185414
rs12479233	2	228891702	T	0.0100289
rs12615778	2	102436738	A	0.0125944
rs12694021	2	206084372	A	0.0102749
rs12713433	2	61307982	T	0.0147147
rs12991989	2	199169278	C	0.0110951
rs13021737	2	632348	G	0.0596398
rs13417156	2	62848319	C	0.0134561
rs13432055	2	56603985	C	0.0133311
rs1371108	2	81816251	A	0.0156756
rs1437929	2	211983316	A	0.0118875
rs1451533	2	105466005	A	0.0143974
rs16828086	2	151198990	C	0.010557
rs17035438	2	46878616	A	0.0190988
rs17203016	2	208255518	G	0.0121548
rs17327461	2	35512183	T	0.0119178
rs17551974	2	142293146	C	0.0127283
rs2194385	2	50865334	A	0.0101386
rs2724861	2	471514	G	0.0153224
rs2890652	2	142959931	C	0.0169346
rs2902021	2	67825685	T	0.023164
rs2974255	2	516696	A	0.0236673
rs3922853	2	5830599	A	0.0143668
rs4303732	2	100830040	T	0.013721
rs4372836	2	28973883	T	0.0149703
rs453520	2	147907202	C	0.0154157
rs4639527	2	416815	G	0.0161169
rs4670626	2	37046657	C	0.0119794
rs4671328	2	58935282	T	0.0176232
rs4671358	2	60164634	A	0.0146089
rs4673553	2	211608379	G	0.0129602
rs4676084	2	110010962	A	0.0107303
rs4854326	2	603088	A	0.020081
rs6545714	2	59307725	G	0.0198818
rs6548221	2	295255	A	0.0153269
rs6710871	2	143960593	A	0.0156012
rs6711584	2	104421692	A	0.0194888
rs6713781	2	40291940	G	0.0108406
rs6720868	2	230663576	T	0.0142012
rs6738445	2	172599615	C	0.0165847
rs6753170	2	58481863	T	0.0136799
rs7425440	2	512490	T	0.0214317
rs7557796	2	86766153	T	0.0175531
rs7560871	2	145616899	A	0.0203055
rs7561278	2	48954905	T	0.0159619
rs7564679	2	204012790	G	0.0119662
rs7598402	2	50735943	C	0.014543
rs7599312	2	213413231	G	0.0178488
rs7600699	2	156018263	G	0.0140538
rs7601895	2	55281901	C	0.0174309
rs7607351	2	69562127	T	0.0120807
rs7607369	2	219279097	A	0.010994
rs7607490	2	12851120	A	0.0178247
rs902695	2	113955074	G	0.0136363
rs919433	2	198166565	A	0.0141616
rs929641	2	58792377	A	0.0143361
rs930295	2	50233352	A	0.0166449
rs934515	2	79482643	A	0.0177688
rs9630985	2	181607676	C	0.0130328
rs968972	2	51171962	A	0.0108269
rs972540	2	207244783	G	0.0117369
rs980329	2	60285100	C	0.017143
rs984902	2	81358877	A	0.0187605
rs993954	2	188325474	T	0.0115299
rs1014312	3	135621417	G	0.022919
rs10460960	3	42308735	A	0.0186635
rs10510321	3	6009092	T	0.0123618
rs10511093	3	83763541	C	0.0270465
rs10865858	3	34700713	T	0.0106298
rs10935143	3	134665159	G	0.0099828
rs11128760	3	15873407	A	0.0114933
rs11711337	3	21794904	T	0.0117271
rs11915371	3	70539559	C	0.0144688
rs11929028	3	51754424	T	0.078701
rs12488237	3	56114861	C	0.0233262
rs12631248	3	50080174	G	0.0456882
rs12637576	3	49237334	T	0.0273486
rs12638746	3	89331055	G	0.025757
rs13072095	3	193639623	T	0.0104097
rs13085472	3	171129859	T	0.0109858
rs13095652	3	51243837	C	0.0133434
rs1320903	3	131758077	A	0.015953
rs13321566	3	107342662	G	0.0154818
rs1375561	3	85658230	T	0.01307
rs1436343	3	104606130	G	0.0122954
rs1452075	3	62481063	T	0.0142963
rs1454148	3	176341188	T	0.0115258
rs1454687	3	94038085	C	0.0196917
rs1554193	3	8138801	T	0.0104625
rs1600136	3	136979939	C	0.0320481
rs16823670	3	115071668	A	0.0309002
rs16851483	3	141275436	T	0.0339275
rs17080319	3	48732480	T	0.056936
rs17199978	3	136056184	A	0.0216845
rs17681451	3	114399296	G	0.0268404
rs181732	3	136744386	G	0.0301023
rs1899951	3	12394840	T	0.0154874
rs1909586	3	124687767	G	0.0110512
rs2047632	3	37153431	G	0.0379147
rs2122042	3	85866335	T	0.0242004
rs2124499	3	123093541	G	0.0126231
rs2230590	3	49936102	C	0.0562475
rs2230929	3	49343175	A	0.0474198
rs2236950	3	50420554	C	0.0189685
rs2293605	3	184044433	C	0.0163502
rs2365389	3	61236462	C	0.013221
rs262956	3	183486117	T	0.0108902
rs2680648	3	53777176	T	0.0143952
rs2710323	3	52815905	C	0.0153283
rs28350	3	42418446	A	0.0138973
rs355777	3	154034950	C	0.0131294
rs3731544	3	48207997	A	0.0353523
rs3772934	3	115417865	T	0.0110056
rs3821841	3	52084040	C	0.022538
rs3849570	3	81792112	A	0.0159733
rs3915844	3	9514856	A	0.0196913
rs39654	3	173095123	G	0.0154386
rs4273371	3	108119071	C	0.0112119
rs4342060	3	137215820	C	0.0197086
rs4624596	3	119571541	T	0.0139716
rs4678297	3	136907111	T	0.0243004
rs4858193	3	20441050	T	0.0124658
rs5396	3	170744815	C	0.0151928
rs580438	3	13345450	T	0.0118113
rs6442021	3	46742019	C	0.0110317
rs6442101	3	48130893	C	0.019375
rs6443750	3	181329682	C	0.0131405
rs6551410	3	89442305	T	0.0493158
rs6764533	3	196088464	A	0.0110258
rs6767619	3	156893782	C	0.0120945
rs6786125	3	28727523	G	0.015816
rs6786582	3	135898984	C	0.0698431
rs6803870	3	89443784	C	0.033037
rs6804181	3	116937546	A	0.0144426
rs6804842	3	25106437	G	0.0156957
rs7615297	3	156299313	C	0.0142826
rs7616371	3	137047387	G	0.0213286
rs7640424	3	107820063	C	0.0124957
rs775731	3	77624784	C	0.0107202
rs827092	3	157985182	T	0.0121482
rs925018	3	62713143	G	0.0115278
rs9289499	3	135484734	T	0.0258182
rs9714342	3	90428286	C	0.0385786
rs9809534	3	125189782	C	0.0163709
rs9814633	3	41310470	A	0.0129089
rs9816226	3	185834499	T	0.0234893
rs9827072	3	51184893	A	0.100847
rs9832305	3	89392778	C	0.0227789
rs9838283	3	50820486	A	0.11086
rs9846123	3	49088112	T	0.0494432
rs9881036	3	136845666	A	0.0368546
rs1000096	4	38692835	C	0.0133875
rs10938397	4	45182527	G	0.032823
rs11736228	4	147376805	A	0.0121889
rs11945861	4	65700865	G	0.0142977
rs1296328	4	137083193	A	0.0148698
rs13107325	4	103188709	T	0.0448919
rs13110266	4	162129844	G	0.0114011
rs1323068	4	20263058	G	0.0129792
rs1345148	4	30843533	C	0.0100717
rs1403846	4	119101723	T	0.0120918
rs1455137	4	145986668	C	0.010973
rs1477887	4	18514827	G	0.012833
rs1492767	4	55221467	T	0.00966297
rs1522569	4	171632637	T	0.0148024
rs17538472	4	163038241	T	0.012885
rs1866510	4	44514468	C	0.0108106
rs1903579	4	91253956	C	0.0124835
rs2192158	4	55505360	A	0.0149684
rs2768950	4	49064487	A	0.0116
rs2850969	4	102183594	C	0.0144358
rs326889	4	112713436	C	0.0123518
rs331949	4	143663206	C	0.0123816
rs4148155	4	89054667	A	0.018891
rs4524456	4	6492739	G	0.0105588
rs4864201	4	130731284	T	0.0127624
rs6448587	4	28561990	A	0.0151092
rs6818414	4	16600664	C	0.0105094
rs6827083	4	153075491	G	0.0124141
rs6843738	4	103936001	G	0.0113633
rs711347	4	52926216	T	0.0121598
rs7377083	4	102708997	A	0.0159141
rs7674623	4	80794681	T	0.0150413
rs7683836	4	180167906	G	0.0115792
rs7692088	4	10491040	C	0.0103444
rs7694732	4	115124089	A	0.0114963
rs769674	4	140881964	A	0.0119857
rs925421	4	60253877	A	0.0132343
rs9291467	4	25428296	T	0.0129185
rs10035289	5	153095918	A	0.0114252
rs10037047	5	88219964	G	0.0449585
rs10066835	5	151254297	T	0.0450808
rs1014194	5	168192944	A	0.010939
rs12189178	5	50914726	T	0.02774
rs12514473	5	80818639	T	0.01621
rs12655756	5	88858208	A	0.0123751
rs12659802	5	152274478	A	0.0149413
rs13163306	5	136571959	G	0.0108068
rs13174863	5	139080745	G	0.019725
rs13175892	5	87866793	T	0.0997947
rs1423627	5	87125578	C	0.0641633
rs159032	5	94206202	T	0.012286
rs160401	5	138061341	T	0.0213873
rs1650586	5	157516393	T	0.0179569
rs17056301	5	158271680	C	0.0173138
rs17285919	5	86908920	T	0.120321
rs174415	5	95933162	A	0.0129331
rs17525725	5	167293652	G	0.010209
rs17591778	5	86420392	A	0.0147741
rs186543	5	86754835	G	0.0348936
rs2098618	5	87934851	A	0.0500097
rs2190788	5	144484261	T	0.0181165
rs2304607	5	87988733	G	0.0493451
rs2307111	5	75003678	T	0.0217969
rs2367112	5	64168193	T	0.0115291
rs248139	5	167352783	A	0.0159524
rs254428	5	141777439	T	0.0102063
rs25832	5	66175682	A	0.0148337
rs2611742	5	95856501	C	0.0193801
rs329124	5	133865452	A	0.0133001
rs368863	5	77372852	C	0.0145763
rs3822683	5	96080883	A	0.0124725
rs3844598	5	140992235	G	0.0119522
rs40067	5	107439012	G	0.023023
rs4518345	5	27185904	G	0.0118587
rs4643949	5	138372345	T	0.0223773
rs4916661	5	87932809	G	0.0255836
rs6235	5	95728898	G	0.0141106
rs6449531	5	60712212	G	0.0155494
rs6595205	5	119372533	C	0.0115841
rs6877851	5	130356413	G	0.0127456
rs6879326	5	59208302	C	0.0100196
rs6888159	5	63932234	C	0.0142446
rs710355	5	87159003	G	0.0265538
rs7444298	5	87730027	A	0.124411
rs7702514	5	86727027	C	0.12426
rs7710595	5	106506697	A	0.0114693
rs7711753	5	122733317	G	0.0144178
rs7715256	5	153537893	G	0.01501
rs7716275	5	137631073	G	0.0149858
rs7727781	5	165185571	T	0.00990591
rs7730004	5	43191033	T	0.0117965
rs7730898	5	170459675	A	0.0129355
rs1020548	6	56810539	G	0.0151684
rs10456637	6	50763935	A	0.0430738
rs10499276	6	154309808	T	0.0149677
rs11753081	6	20705590	T	0.0132618
rs11756653	6	50054296	G	0.0231446
rs1178060	6	50914343	G	0.104574
rs12207241	6	57642076	G	0.0414266
rs12215331	6	34644749	T	0.0207735
rs1266922	6	51822297	G	0.0157708
rs13191362	6	163033350	A	0.0206451
rs13201877	6	137675541	G	0.01461
rs13203153	6	97374850	G	0.0155687
rs13203286	6	49837540	T	0.03341
rs13207082	6	27251379	G	0.101227
rs13209753	6	86354442	G	0.0221262
rs13209872	6	97753223	G	0.0127202
rs13209968	6	126089285	C	0.0118658
rs1324110	6	93913200	G	0.0114516
rs1358808	6	51825285	G	0.0304582
rs1475774	6	35619554	A	0.0751229
rs1503139	6	54724405	G	0.0134142
rs156151	6	104799007	G	0.0145964
rs17542466	6	35614744	G	0.0404634
rs17739298	6	27293049	C	0.0351002
rs17757975	6	38214150	T	0.0159606
rs1853639	6	87606842	G	0.012085
rs200968	6	27859568	T	0.0790327
rs2033529	6	40348653	G	0.0146927
rs2140418	6	34975415	C	0.0428737
rs2185027	6	153381622	C	0.0131912
rs2228213	6	12124855	G	0.0140189
rs2252300	6	51096424	A	0.0222903
rs2295896	6	50566383	G	0.0148949
rs2357760	6	120213880	A	0.0106744
rs2397061	6	51638877	C	0.0386352
rs2504674	6	51160682	G	0.0145975
rs2635727	6	50820940	C	0.0506273
rs2653365	6	55169801	C	0.0177019
rs2781668	6	131897278	T	0.0193925
rs2814992	6	34617144	G	0.0518856
rs2842385	6	19078274	G	0.0152441
rs2875762	6	124925032	C	0.0123604
rs3734572	6	28059458	C	0.0307953
rs3800229	6	108996963	T	0.0153502
rs3807049	6	35512955	T	0.0399068
rs3819299	6	31322367	T	0.021314
rs419261	6	33554147	T	0.0100614
rs4278019	6	53693410	A	0.0114276
rs4339513	6	57964315	T	0.0448752
rs4383818	6	50756951	T	0.0246757
rs487060	6	160774459	T	0.0105518
rs498240	6	31892592	G	0.0245723
rs6459326	6	58060143	G	0.0219483
rs6569648	6	130349119	C	0.0126636
rs6900723	6	23876240	C	0.0121474
rs6904676	6	58705746	A	0.0465749
rs6908295	6	27527205	C	0.0223165
rs6919443	6	104493098	G	0.0100715
rs6921533	6	73742334	T	0.0128937
rs6922214	6	69968484	G	0.014792
rs6922855	6	51843542	A	0.0195988
rs6938239	6	34683635	A	0.0292437
rs760880	6	27408181	T	0.0332354
rs765332	6	51874745	G	0.024642
rs7748777	6	41133806	A	0.00932495
rs7760082	6	21919387	G	0.0124878
rs816364	6	53990465	G	0.0111343
rs820077	6	35033854	A	0.0278866
rs847747	6	40080069	G	0.0112944
rs853679	6	28296863	A	0.0728288
rs901630	6	98539519	C	0.0103412
rs926279	6	58298846	A	0.0314674
rs9294260	6	83433228	A	0.0132245
rs9349239	6	42676480	A	0.0106297
rs9362662	6	90296588	A	0.0111751
rs9367368	6	13189275	T	0.0138173
rs9370042	6	51546123	G	0.0182864
rs9394312	6	35672330	C	0.0483417
rs9396763	6	9952059	A	0.0134681
rs9460306	6	19211776	T	0.019176
rs9463175	6	9510030	C	0.011548
rs9470086	6	35709678	A	0.0723703
rs9475173	6	55013291	A	0.01192
rs9688431	6	73922654	T	0.0222421
rs987237	6	50803050	G	0.0393073
rs998584	6	43757896	C	0.0156259
rs10268050	7	44522617	C	0.0141408
rs10269783	7	49616203	A	0.0137317
rs10275044	7	1273845	T	0.0141
rs1035010	7	69598328	T	0.0139302
rs1048365	7	100804430	T	0.0144605
rs10953620	7	109173373	C	0.00987095
rs11496125	7	103417557	T	0.014581
rs11773362	7	147668180	C	0.0111582
rs11971041	7	26698848	G	0.0191154
rs1229057	7	39054538	T	0.0160232
rs12666574	7	26526960	A	0.0129831
rs12705987	7	114349212	A	0.0210573
rs13227433	7	74094721	G	0.0145301
rs13227658	7	113353254	C	0.0206121
rs13240600	7	99064466	A	0.0215226
rs13247665	7	93232057	C	0.0119885
rs1544459	7	77417584	C	0.0103861
rs1593304	7	131619847	A	0.0128447
rs17207196	7	75101065	C	0.0184025
rs1814170	7	138794149	A	0.0206626
rs1852006	7	77829768	G	0.0133478
rs1899689	7	121964349	T	0.0120996
rs215632	7	32368524	A	0.0115206
rs2283093	7	126721231	T	0.0125609
rs329277	7	35080931	G	0.00987347
rs3800649	7	137424509	A	0.0110836
rs3807566	7	50564204	G	0.0121904
rs40245	7	21470536	A	0.0116826
rs411717	7	94033031	C	0.0105842
rs4307239	7	24354300	G	0.0106161
rs4718966	7	70040558	T	0.0118538
rs4722398	7	3125220	T	0.0182394
rs4722672	7	27231762	C	0.0127034
rs4725984	7	150668514	C	0.0124884
rs6461115	7	2103668	A	0.0145593
rs6463489	7	5542513	T	0.015289
rs6963840	7	78144371	T	0.0159235
rs6968554	7	17287106	G	0.0100417
rs740157	7	77055885	A	0.0106179
rs7777102	7	73058017	G	0.0140861
rs7779498	7	130408415	C	0.0328288
rs7784465	7	6418275	C	0.0175104
rs7796608	7	897847	A	0.0153923
rs7805441	7	78121458	T	0.012661
rs799449	7	44784697	T	0.0136007
rs849135	7	28196413	A	0.0117283
rs874454	7	131896813	G	0.0138624
rs972283	7	130466854	A	0.00964128
rs993931	7	71888157	G	0.0112436
rs10110727	8	14324437	A	0.0117582
rs10955841	8	118946541	A	0.0141048
rs11250076	8	10647823	A	0.0642412
rs11781222	8	23389571	T	0.015496
rs11781699	8	118863061	C	0.0142198
rs11783247	8	10788875	C	0.0889522
rs11987383	8	15197115	C	0.0158509
rs12458	8	11617240	T	0.0252426
rs12675063	8	132879047	T	0.0157325
rs12680842	8	95582606	A	0.0114273
rs12682565	8	10626280	A	0.0344419
rs13263601	8	14095900	C	0.0120838
rs1362910	8	30856464	A	0.0153723
rs1394	8	9511654	G	0.0487995
rs1399054	8	9785503	A	0.0218317
rs1405348	8	77228222	G	0.0134713
rs1431659	8	73439070	A	0.0204214
rs1594830	8	26334167	G	0.0124924
rs1658820	8	4288577	T	0.0145914
rs16906845	8	138215228	G	0.023202
rs16907751	8	81375457	C	0.0201223
rs16932761	8	67202787	G	0.0138538
rs1700137	8	89461609	C	0.013394
rs17069831	8	4137396	C	0.0125051
rs17446091	8	27167942	C	0.0122227
rs1982441	8	28021769	T	0.0154727
rs2100814	8	28118130	A	0.0115945
rs2170382	8	74689288	T	0.0168437
rs2409730	8	11060638	A	0.105859
rs2543132	8	15536311	C	0.0174621
rs2634047	8	85696337	G	0.0134964
rs2721965	8	116662038	A	0.0142947
rs3134353	8	101947453	T	0.0119825
rs3808434	8	116559435	A	0.0104908
rs4076358	8	144910239	A	0.0104277
rs4366093	8	20639811	C	0.0108879
rs4737183	8	64720693	A	0.0115124
rs4841659	8	11828200	T	0.11809
rs497417	8	9790041	A	0.0727709
rs7006629	8	87519542	T	0.012324
rs733594	8	85077686	T	0.0136268
rs7827182	8	8380471	C	0.0154643
rs7832003	8	10782004	G	0.0223661
rs7844647	8	34503776	T	0.0126016
rs881301	8	38332318	C	0.0100967
rs903959	8	142630782	A	0.0107193
rs9657542	8	10864363	C	0.101953
rs10118701	9	103061366	G	0.0133719
rs10797115	9	92191256	T	0.0118861
rs10818810	9	126096522	A	0.0107531
rs10818938	9	127049237	A	0.0122369
rs10867256	9	81367391	C	0.0112208
rs10962549	9	16719445	T	0.0183743
rs10971712	9	33820938	C	0.0181215
rs10989568	9	104396304	A	0.0129214
rs11790280	9	14651283	C	0.0110282
rs11792069	9	140646121	A	0.0150569
rs13290794	9	37183628	G	0.0129533
rs13292976	9	129467340	T	0.0108443
rs1412235	9	28410996	C	0.0325015
rs17351791	9	83263089	A	0.0108746
rs17820822	9	11831420	T	0.0112739
rs1865341	9	8845911	T	0.0130318
rs1928295	9	120378483	T	0.0151756
rs2174307	9	73791849	C	0.0114295
rs3739555	9	129940416	T	0.0137187
rs3739733	9	88897891	A	0.0129884
rs3829849	9	129390800	T	0.0120045
rs3902840	9	129419025	A	0.0253511
rs450231	9	101481205	G	0.014184
rs4515655	9	128616073	C	0.0113274
rs4740383	9	133783566	A	0.0118409
rs4744275	9	96482633	A	0.0114279
rs483752	9	27612918	T	0.0133153
rs6474945	9	15670492	G	0.0170634
rs6477694	9	111932342	C	0.0122589
rs7024334	9	109072075	T	0.0123844
rs7042372	9	6959840	A	0.0127864
rs7865157	9	122631560	T	0.0174521
rs7869771	9	94180627	A	0.0132872
rs7871866	9	131027982	C	0.0149541
rs7874154	9	27777012	C	0.0119391
rs10883553	10	102635475	A	0.0116392
rs10883759	10	104412049	G	0.0120174
rs10886017	10	118672531	A	0.0130504
rs10887578	10	88096047	C	0.01249
rs11190661	10	102452136	C	0.0182167
rs11251352	10	2585792	G	0.0117511
rs12098284	10	76047464	T	0.0157635
rs12411886	10	104685299	A	0.0338568
rs12776880	10	19776828	A	0.0116501
rs17094222	10	102395440	C	0.0274971
rs1712517	10	105033015	C	0.0117971
rs17636031	10	126594078	C	0.0169085
rs1937684	10	53680085	A	0.0111568
rs1983864	10	100017453	T	0.0119385
rs2163188	10	65314711	C	0.0105483
rs2631681	10	93032943	C	0.0106175
rs3781099	10	27318776	T	0.0203748
rs3851083	10	33862727	G	0.00929411
rs577525	10	99769388	C	0.0132497
rs7083450	10	103984060	T	0.0189692
rs7084454	10	21821274	A	0.019968
rs7893571	10	16750129	T	0.0136168
rs7899106	10	87410904	G	0.0316906
rs7903146	10	114758349	C	0.0130998
rs793520	10	99032375	A	0.012379
rs845084	10	125220036	A	0.0128972
rs9419958	10	105675946	C	0.0153566
rs9787495	10	103206115	G	0.0111631
rs1003081	11	118913993	T	0.0104564
rs1037587	11	11796727	T	0.0102257
rs10459012	11	55091574	A	0.027668
rs1048932	11	115044850	C	0.0163731
rs10769165	11	45706453	C	0.0108303
rs10830452	11	89966202	G	0.0116252
rs10832778	11	17394073	G	0.0114024
rs10838122	11	43551416	C	0.0103804
rs10838852	11	48286256	C	0.088482
rs10839472	11	49994823	T	0.0399847
rs10840606	11	2234690	G	0.0173962
rs11030385	11	28629115	G	0.0194321
rs11039014	11	46895378	A	0.0155967
rs11231548	11	55686588	G	0.0397742
rs11600990	11	64082807	C	0.0150925
rs12364470	11	134601012	G	0.017104
rs12417072	11	115623272	G	0.0163448
rs12420725	11	117017530	G	0.0215729
rs12574668	11	46422686	A	0.0351398
rs12575252	11	8694073	G	0.0157093
rs12577642	11	43728534	T	0.0215128
rs1452134	11	86133416	C	0.0101932
rs1473579	11	48901553	G	0.0858145
rs1552717	11	29158495	A	0.017533
rs1625427	11	131957293	T	0.0134088
rs17197116	11	46520302	T	0.034835
rs1782507	11	30243868	G	0.0129601
rs1789165	11	69481969	A	0.0125083
rs1943477	11	56973793	C	0.0223449
rs223051	11	32131303	T	0.0105062
rs2440885	11	70563286	A	0.0123563
rs2605603	11	93221105	G	0.0101561
rs2612203	11	54914689	A	0.0397803
rs3134438	11	122765667	A	0.0121182
rs329651	11	133767622	T	0.017379
rs3802924	11	133827733	A	0.0137848
rs4542429	11	56446833	C	0.0285581
rs4936175	11	132641959	C	0.012955
rs4936671	11	121942512	C	0.0120462
rs4939051	11	56206141	C	0.0664778
rs524281	11	65886662	C	0.0145533
rs551137	11	55323307	T	0.0596459
rs573455	11	117267884	G	0.0116857
rs587230	11	69299771	A	0.0179808
rs6265	11	27679916	C	0.0355965
rs7102454	11	65594820	C	0.0124841
rs7117238	11	78040259	G	0.0143497
rs7120873	11	49459474	T	0.0540327
rs7122539	11	66662731	G	0.0130092
rs7123876	11	72444583	C	0.0114096
rs7124442	11	27677041	C	0.020547
rs7124681	11	47529947	A	0.0411478
rs7131262	11	47836302	T	0.0221353
rs719802	11	113234679	T	0.0108923
rs7478904	11	48630323	C	0.051661
rs7924371	11	49620595	C	0.0497501
rs7941030	11	122522375	C	0.0111437
rs7948120	11	28763321	C	0.0132334
rs900144	11	13294268	T	0.016078
rs9332817	11	118365210	G	0.0347143
rs10744146	12	17212881	G	0.0135077
rs10745785	12	97586257	C	0.0112543
rs10772055	12	33379440	G	0.017406
rs10773049	12	124506631	C	0.0103316
rs10840674	12	17360254	G	0.0110991
rs10842240	12	24060075	C	0.0203953
rs10850031	12	112771063	G	0.044529
rs10876418	12	39428802	C	0.0188704
rs10878946	12	69642315	C	0.0146627
rs11066301	12	112871372	A	0.0124132
rs11115176	12	82465797	T	0.017084
rs11172702	12	39982413	A	0.0319811
rs11611246	12	939480	T	0.025301
rs11611496	12	108413828	G	0.0150443
rs12306932	12	38242029	C	0.0193197
rs12369009	12	112019799	T	0.0614457
rs12422552	12	14413931	G	0.014338
rs1558236	12	111780998	C	0.0559521
rs17096549	12	38529333	A	0.0533242
rs17608150	12	110046698	T	0.0192524
rs1819844	12	68205604	A	0.014084
rs2240108	12	48180508	C	0.015895
rs2429150	12	2152655	C	0.0124915
rs2467110	12	23067302	C	0.0141255
rs2731222	12	90595383	A	0.011989
rs2733287	12	41880909	C	0.0161911
rs3809272	12	111800258	A	0.0201148
rs3887080	12	121661966	A	0.0179927
rs4077093	12	51593616	T	0.0131401
rs4759073	12	54653258	G	0.0115512
rs4759228	12	56508409	G	0.0144977
rs4764949	12	103658096	A	0.0192978
rs4766710	12	114437708	A	0.0228034
rs621042	12	18789007	C	0.0109375
rs6490055	12	111768973	G	0.0529916
rs651548	12	99560183	A	0.012546
rs6580755	12	39159190	C	0.0326869
rs6606686	12	110903380	G	0.0143863
rs7133378	12	124409502	A	0.0108355
rs7134375	12	20473758	A	0.0119611
rs7138803	12	50247468	A	0.0287046
rs7313924	12	89899912	C	0.0118347
rs7958206	12	39329294	A	0.0182019
rs7965658	12	49987929	G	0.0139895
rs7968230	12	133481917	A	0.0120103
rs7973955	12	118409640	G	0.011626
rs7975187	12	60964108	G	0.0136974
rs884282	12	117579274	C	0.0107604
rs1006353	13	28047269	A	0.0112275
rs1045411	13	31033232	C	0.0153396
rs10467530	13	54694130	C	0.0191185
rs1218822	13	28011963	A	0.0150767
rs12429545	13	54102206	A	0.0337114
rs1333423	13	59425111	A	0.0148366
rs1668633	13	78371890	T	0.0109346
rs1927790	13	96922191	C	0.0126524
rs2479958	13	111984244	A	0.0130146
rs629443	13	76386075	T	0.0111157
rs7334078	13	99120484	T	0.0129143
rs892261	13	65884191	C	0.0122492
rs9507983	13	28620036	C	0.0132805
rs9527706	13	58402479	G	0.0114838
rs9530843	13	79563749	A	0.0139613
rs9538141	13	59178258	A	0.013447
rs9540493	13	66205704	A	0.0169111
rs9544915	13	36230485	T	0.0153897
rs9554263	13	28681228	G	0.0122262
rs9571687	13	67472713	C	0.017423
rs9595908	13	33184288	T	0.0157688
rs9603697	13	40783323	T	0.0147849
rs10131890	14	97258752	C	0.0252429
rs10132280	14	25928179	C	0.020148
rs10146527	14	79499850	T	0.0130478
rs11844682	14	65910844	G	0.0103611
rs1205106	14	72269668	G	0.0100049
rs12147845	14	101144596	T	0.0201368
rs12587412	14	47272423	T	0.0112757
rs12885454	14	29736838	C	0.0149843
rs12888545	14	88308044	G	0.0171289
rs17096552	14	98626578	G	0.0203358
rs17105272	14	77529783	T	0.0114331
rs17522122	14	33302882	T	0.0163621
rs1951455	14	91512339	C	0.01361
rs1956151	14	40101060	G	0.0156409
rs2003616	14	79903993	T	0.0125319
rs2010281	14	103862322	G	0.0108656
rs2160077	14	92428410	A	0.0120925
rs217671	14	62360464	G	0.0126074
rs2412107	14	65426216	T	0.0135545
rs3803286	14	103246470	A	0.016781
rs3850422	14	99671788	G	0.0111745
rs3902951	14	69789755	G	0.012043
rs4981693	14	29680331	A	0.0160996
rs7144011	14	79940383	T	0.0296626
rs7147503	14	101539384	C	0.0122718
rs799132	14	82684748	T	0.0123783
rs8016771	14	102649451	G	0.0217221
rs8016859	14	30484722	C	0.0331923
rs9806058	14	35673470	A	0.0149774
rs10519151	15	77156899	A	0.0306822
rs11259933	15	84580156	G	0.0130344
rs11629783	15	66741387	C	0.0150176
rs11635675	15	63793238	T	0.0171276
rs11855853	15	78012618	C	0.0205465
rs12101393	15	92570921	C	0.0161497
rs12148386	15	77254544	T	0.0475873
rs12439798	15	46584787	T	0.0128956
rs12593036	15	81058652	A	0.0155665
rs12595158	15	62316035	C	0.0399284
rs12595749	15	79432359	A	0.0149986
rs12902742	15	83647483	A	0.0210868
rs13329567	15	68104367	C	0.035443
rs150353	15	89928189	G	0.0112407
rs1657930	15	57120989	G	0.017318
rs16951319	15	68103632	C	0.0165225
rs17238110	15	62150364	A	0.0351709
rs2459359	15	76863838	C	0.0658057
rs2593280	15	76150965	A	0.0153658
rs316611	15	41751678	T	0.0126566
rs340025	15	60908307	C	0.0121403
rs3736485	15	51748610	A	0.0116134
rs403656	15	76755506	A	0.0719945
rs4284600	15	31843528	C	0.0100005
rs4886506	15	77207277	T	0.0398831
rs4886869	15	77799657	G	0.0290075
rs4906908	15	27040082	G	0.0102792
rs6494481	15	64849904	T	0.0221286
rs6495252	15	78117685	T	0.0133903
rs7164727	15	73093991	T	0.017499
rs7181498	15	95271404	T	0.0154718
rs7181610	15	35826859	A	0.0147591
rs8024932	15	77915282	T	0.0213433
rs8033510	15	61445514	T	0.0115642
rs8036040	15	36402716	A	0.0109493
rs10083803	16	6701400	C	0.0112293
rs10500548	16	69174141	T	0.0217631
rs1057452	16	29833714	A	0.0170195
rs11074446	16	20255123	T	0.0247942
rs11075489	16	62803841	C	0.0110234
rs11075986	16	53805344	C	0.0304265
rs11642001	16	71899586	G	0.0251446
rs11866815	16	387867	C	0.0172196
rs12443621	16	52548037	G	0.0116557
rs12446632	16	19935389	G	0.0335256
rs12448257	16	3599655	A	0.0221537
rs12448738	16	56489343	C	0.014963
rs12920590	16	67420603	T	0.0376142
rs12922346	16	82438337	C	0.0120923
rs1549293	16	31141993	C	0.0174855
rs1564981	16	50986308	A	0.0112787
rs16952479	16	53770578	T	0.0356703
rs17795934	16	51926509	C	0.0113982
rs1862451	16	24803620	A	0.0155938
rs2075205	16	54153099	A	0.0130529
rs2080454	16	49062590	C	0.0111598
rs2307022	16	68381978	A	0.051323
rs2516739	16	2097158	G	0.0128718
rs2534760	16	6509009	T	0.0144124
rs2863981	16	68295598	G	0.0414198
rs3751813	16	53818708	T	0.0175206
rs3794702	16	3730613	A	0.0137476
rs3814883	16	29994922	T	0.0233713
rs4783241	16	82650384	G	0.0105223
rs4985155	16	15129459	A	0.0119648
rs6564360	16	76779612	G	0.0130454
rs7187776	16	28857645	G	0.0268688
rs7195386	16	24578458	T	0.0153429
rs7200919	16	67316600	A	0.0545682
rs7206608	16	82872628	G	0.0124947
rs756717	16	72996162	G	0.01498
rs7919	16	70514828	C	0.0120648
rs8046061	16	80752293	T	0.010269
rs8047395	16	53798523	A	0.0410245
rs825680	16	73606563	A	0.0107161
rs868554	16	20050466	G	0.0171654
rs879620	16	4015729	T	0.0156034
rs889398	16	69556715	C	0.0182483
rs907011	16	54234492	T	0.011547
rs952159	16	71965915	A	0.017961
rs977540	16	9724750	A	0.0119828
rs9922708	16	53831146	T	0.0305756
rs9927848	16	23833071	C	0.0130328
rs9931164	16	53825238	A	0.0801727
rs9931407	16	67290155	T	0.0456246
rs9931967	16	20375351	T	0.0149208
rs1000940	17	5283252	G	0.0114958
rs1038088	17	28074563	G	0.0128147
rs1048775	17	79202329	C	0.0115141
rs10515050	17	51923847	C	0.0103732
rs1075901	17	15943910	C	0.0127328
rs1106908	17	34942595	G	0.0155927
rs11079849	17	47090785	C	0.0148889
rs12453418	17	31747629	G	0.0108932
rs12602912	17	65870073	T	0.0182348
rs1285245	17	77796889	G	0.0118774
rs12939549	17	78611724	A	0.0163134
rs16966801	17	39573713	G	0.0142959
rs17681708	17	9792872	C	0.0103758
rs208015	17	46252346	T	0.0310706
rs2537847	17	65694355	G	0.0118912
rs2619976	17	71754545	T	0.0106556
rs4516268	17	1846831	C	0.018959
rs4796243	17	35057883	G	0.0125316
rs4889782	17	78640510	C	0.0121843
rs4969387	17	79081724	G	0.0172057
rs4986044	17	21261560	C	0.0158732
rs7209235	17	73759552	G	0.0118157
rs7211567	17	31460899	C	0.0154488
rs7217226	17	2136065	G	0.0112872
rs757608	17	59497277	G	0.00999467
rs8067737	17	29349688	T	0.0174522
rs8069296	17	42935059	C	0.0128761
rs8070454	17	38160754	C	0.0101447
rs8071182	17	55336155	A	0.0134063
rs8075273	17	61728881	C	0.0113817
rs8079034	17	5412361	T	0.0139788
rs8081039	17	75995829	T	0.0240735
rs886444	17	46051911	G	0.012976
rs9299	17	46669430	T	0.0147457
rs9905991	17	80052073	A	0.0105933
rs10438964	18	42950629	C	0.0141183
rs11150911	18	73498528	A	0.0138557
rs11659764	18	53335512	T	0.0304899
rs12327272	18	57726627	A	0.0278041
rs1241986	18	6873954	G	0.0149182
rs12964689	18	21116998	A	0.0228385
rs1365466	18	36182440	C	0.0145831
rs1498139	18	51478026	A	0.0131199
rs1608445	18	947954	G	0.0104058
rs16965062	18	31581247	T	0.00986218
rs1787267	18	76742544	G	0.0240504
rs1791253	18	37103550	T	0.0220597
rs1941697	18	31251276	A	0.0136835
rs1942866	18	57741783	C	0.0187332
rs2000746	18	57677294	A	0.0153251
rs2012927	18	63297672	A	0.0105663
rs2229616	18	58039276	C	0.124812
rs273697	18	23178748	G	0.0106973
rs555267	18	40992698	T	0.0112095
rs663129	18	57838401	A	0.0327354
rs7239114	18	45921214	A	0.0121383
rs7243357	18	56883319	T	0.0211686
rs8087550	18	58371566	A	0.0126995
rs8089514	18	69224478	A	0.0137616
rs8092503	18	52479487	G	0.0136216
rs8094523	18	57878155	G	0.044033
rs8095404	18	57804346	T	0.0401888
rs8097544	18	1839564	G	0.0211172
rs954018	18	42598463	G	0.0140209
rs9675376	18	57969244	A	0.0215401
rs9951893	18	60739250	C	0.0112006
rs9961813	18	57853056	A	0.0448644
rs10408013	19	33963766	T	0.01332
rs11668301	19	31016196	A	0.0174728
rs11672660	19	46180184	C	0.0354522
rs12609744	19	12994140	C	0.0133717
rs17724992	19	18454825	A	0.0180032
rs2075650	19	45395619	A	0.0224315
rs2304130	19	19789528	A	0.0213517
rs273504	19	18215247	G	0.0131342
rs2866816	19	30683879	T	0.0123925
rs29938	19	34311481	C	0.0132519
rs3810291	19	47569003	A	0.0294375
rs3826705	19	42637232	C	0.0157
rs757318	19	18820308	C	0.015423
rs8102137	19	30296853	C	0.0186901
rs895330	19	4060707	C	0.0198845
rs998732	19	19378671	A	0.0162974
rs1015362	20	32738612	T	0.0195781
rs1015363	20	32738335	A	0.0341867
rs1040881	20	15099816	T	0.0109593
rs12480713	20	15801600	T	0.0129356
rs12625413	20	62380542	C	0.0111738
rs13041173	20	32542814	G	0.0561343
rs13045538	20	33595525	C	0.0664615
rs143384	20	34025756	A	0.015262
rs1512065	20	53453326	A	0.0144734
rs17091470	20	32606299	G	0.0511735
rs17806379	20	51107290	C	0.0247626
rs1884389	20	1410582	C	0.0108721
rs1884897	20	6612832	G	0.019113
rs2143253	20	41987392	G	0.0189046
rs2386802	20	25971327	C	0.0254219
rs2425241	20	35018412	C	0.0243236
rs2425857	20	44914134	A	0.0137708
rs293566	20	31097877	C	0.0161799
rs310618	20	62127121	C	0.0119302
rs3746429	20	33703607	T	0.066624
rs4814512	20	16564210	A	0.0156248
rs559267	20	54157497	G	0.012523
rs6011457	20	61530915	T	0.0116888
rs6019482	20	47495560	C	0.0184792
rs6058635	20	30891925	C	0.0266837
rs6060151	20	33594226	G	0.061885
rs6061162	20	29893501	T	0.0497661
rs6076348	20	25401827	G	0.02262
rs6088529	20	33170752	A	0.0488298
rs6088943	20	34420023	A	0.0253785
rs6121381	20	30785593	T	0.0256119
rs6132918	20	26073030	C	0.0231391
rs6138482	20	25059442	T	0.019862
rs6142096	20	32686658	A	0.0196393
rs676749	20	3026069	T	0.0126083
rs753010	20	29857455	G	0.0437786
rs8121840	20	30504530	A	0.0104989
rs8123881	20	15819495	G	0.0221568
rs816533	20	26256565	G	0.0308213
rs8567	20	62522315	G	0.00986842
rs13047416	21	40309436	C	0.0117001
rs2836961	21	40627020	C	0.0120814
rs2838006	21	42653567	C	0.0126923
rs427943	21	46570896	C	0.0165994
rs762147	21	39238610	G	0.0122401
rs9979651	21	34153330	G	0.0208707
rs4820408	22	40604945	T	0.019638
rs5750913	22	40640285	G	0.0125906
rs9615905	22	48875699	T	0.0103239

### Sheet: VitD_21
21 SNPs from genes with well-known functions in the vitamin D metabolism (CYP2R1, DHCD7, CYP24A1 and GC), selected by Sofianopoulou et al. using a step-wise procedure based on genome-wide significant association (p <5 x 10-8) with 25(OH)D
in Sofianopoulou E, Kaptoge SK, Afzal S, Jiang T, Gill D, Gundersen TE, et al. Estimating dose-response relationships for vitamin D with coronary heart disease, stroke, and all-cause mortality: observational and Mendelian randomisation analyses. The Lancet Diabetes & Endocrinology 2021;9(12):837-46.
RSID	CHR	BP	Effect allele	Beta
rs1352846	4	72617775	G	0.172
rs7041	4	72618334	A	0.045
rs4694431	4	72634343	C	0.034
rs139148694	4	72770563	GTGCTTTTATCAA	0.028
rs16913816	11	14339328	G	0.031
rs117913124	11	14900931	A	0.503
rs117576073	11	14912573	T	0.246
rs12794714	11	14913575	A	0.139
rs202122669	11	14913645	G	0.615
rs187639972	11	14913900	G	0.360
rs117115472	11	14941652	G	0.148
rs139168803	11	71157867	G	0.188
rs12573951	11	71158672	A	0.045
rs7928249	11	71161063	A	0.131
rs549000212	11	71180762	C	0.364
rs4081429	11	71290740	C	0.017
rs6123359	20	52714706	A	0.026
rs6127099	20	52731402	T	0.013
rs35870583	20	52735238	GT	0.027
rs2585442	20	52737123	C	0.025
rs2762942	20	52788925	G	0.053

### Sheet: VitD_35
35 SNPs significantly associated with 25(OH)D levels. Selected in previous MR studies by Zhou and Hyppönen (Zhou and Hyppönen, 2023, Zhou et al., 2022) in which they evaluated genome-wide significant SNPs associated with 25(OH)D in Revez et al., 2020, and selected those in which the association were replicated in an earlier GWAS (Jiang et al., 2018) (detalied refs. below).
RSID	CHR	BP	Effect allele	Beta
rs6671730c	1	2339139	G	0.0061
rs35408430	1	17560195	C	0.0236985
rs7522116	1	41835685	C	0.0116727
rs7528419	1	109817192	G	0.0179046
rs1933064	1	152301576	A	0.0155068
rs76798800	1	154994978	G	0.0173898
rs6672758	1	230303512	T	0.0156301
rs727857	2	58981967	G	0.0109131
rs1047891	2	211540507	C	0.0126572
rs2012736	2	234622379	C	0.0384413
rs6782190	3	85639672	G	0.0206718
rs705117	4	72608115	C	0.0269429
rs1352846	4	72617775	A	0.2221843
rs78151190	6	25619007	A	0.0187117
rs75741381	7	100809458	C	0.0214474
rs12056768	8	116988527	T	0.0176616
rs77532868	10	88081438	T	0.0280553
rs12794714	11	14913575	G	0.0702488
rs61891388	11	66079818	G	0.0114254
rs1660839	11	71094232	A	0.014173
rs12803256	11	71132868	G	0.0839119
rs12798050d	11	71223256	T	0.0348
rs72997623	11	75488054	A	0.0200157
rs1149605	11	76485216	C	0.0209786
rs10859995	12	96375682	T	0.036551
rs8018720	14	39556185	G	0.040852
rs261291	15	58680178	T	0.0113468
rs77924615	16	20392332	G	0.0195535
rs212100	19	48376995	T	0.0193875
rs10426	19	51517798	A	0.0146449
rs6123359	20	52714706	G	0.0373636
rs17216707	20	52732362	T	0.0646902
rs2585442	20	52737123	G	0.0381477
rs2762943	20	52790786	G	0.032534
rs2074735	22	31535872	C	0.0213678
References:
Jiang X, O’Reilly PF, Aschard H, Hsu Y-H, Richards JB, Dupuis J, et al. Genome-wide association study in 79,366 European-ancestry individuals informs the genetic architecture of 25-hydroxyvitamin D levels. Nature Communications 2018;9(1):260.
Revez JA, Lin T, Qiao Z, Xue A, Holtz Y, Zhu Z, et al. Genome-wide association study identifies 143 loci associated with 25 hydroxyvitamin D concentration. Nature Communications 2020;11(1):1647.
Zhou A, Hyppönen E. Vitamin D deficiency and C-reactive protein: a bidirectional Mendelian randomization study. Int J Epidemiol 2023;52(1):260-71.
Zhou A, Selvanayagam JB, Hyppönen E. Non-linear Mendelian randomization analyses support a role for vitamin D deficiency in cardiovascular disease risk. European Heart Journal 2022;43(18):1731-9.

### Sheet: VitD_71
71 SNPs robustly associated with 25(OH)D levels from
Manousaki D, Mitchell R, Dudding T, Haworth S, Harroud A, Forgetta V, et al. Genome-wide Association Study for Vitamin D Levels Reveals 69 Independent Loci. The American Journal of Human Genetics 2020;106(3):327-37.
RSID	CHR	BP	Effect allele	Beta
rs6698680	1	2329661	A	0.0115
rs3750296	1	17559656	G	0.0207
rs7519574	1	34726552	A	0.0162
rs56044892	1	41830086	T	0.0132
rs2934744	1	63048045	C	0.0225
rs7528419	1	109817192	G	0.0193
rs3768013	1	150815411	G	0.0136
rs61816761	1	152285861	A	0.128
rs11264360	1	155284586	A	0.0167
rs867772	1	220972343	A	0.0143
rs10127775	1	230295789	T	0.0124
rs12997242	2	21381177	G	0.0124
rs11127048	2	27752463	A	0.0197
rs6724965	2	101440151	A	0.0152
rs7569755	2	118648261	A	0.0144
rs1047891	2	211540507	C	0.0133
rs2011425	2	234627608	T	0.0448
rs7650253	3	49431160	A	0.0147
rs1972994	3	85631142	A	0.0175
rs6438900	3	125148287	G	0.014
rs6773343	3	141825598	T	0.0122
rs78649910	4	3482213	T	0.0193
rs7699711	4	69947596	G	0.0288
rs11723621	4	72615362	A	0.1808
rs58073039	4	88287363	A	0.0148
rs28364331	4	100201295	G	0.0607
rs7718395	5	118652574	G	0.0125
rs3822868	6	131934986	G	0.0222
rs111529171	7	21571932	G	0.0148
rs1011468	7	104613791	G	0.0138
rs1858889	7	107117447	C	0.0123
rs804280	8	11612698	A	0.0142
rs34726834	8	25889606	T	0.0135
rs7828742	8	116960729	A	0.0225
rs10818769	9	125719923	C	0.0174
rs532436	9	136149830	G	0.0152
rs10887718	10	82042624	C	0.012
rs117913124	11	14900931	G	0.3478
rs567415847	11	16854631	G	0.2834
rs523583	11	66070146	C	0.0117
rs12803256	11	71132868	G	0.1014
rs1149605	11	76485216	C	0.0201
rs964184	11	116648917	C	0.0414
rs2847500	11	120114421	G	0.0221
rs12317268	12	21352541	A	0.0194
rs9668081	12	38602911	T	0.012
rs10859995	12	96375682	T	0.0392
rs8018720	14	39556185	G	0.0305
rs1800588	15	58723675	C	0.0302
rs17765311	15	63789952	A	0.0164
rs62007299	15	77711719	G	0.0141
rs8063706	16	11909552	T	0.0138
rs77924615	16	20392332	G	0.0155
rs71383766	16	30930233	T	0.0135
rs1800775	16	56995236	C	0.0172
rs2909218	17	66464546	T	0.0168
rs8091117	18	28919794	C	0.0245
rs2037511	18	61366207	A	0.0171
rs57631352	19	4338173	A	0.0125
rs73015021	19	11192915	G	0.0242
rs10500209	19	11979164	T	0.0135
rs58542926	19	19379549	T	0.0332
rs3814995	19	36342212	C	0.0142
rs1065853	19	45413233	T	0.0284
rs112285002	19	48374320	T	0.0621
rs10426	19	51517798	A	0.0251
rs8103262	19	53065814	C	0.0116
rs6127099	20	52731402	A	0.0341
rs2229742	21	16339172	G	0.0246
rs2074735	22	31535872	C	0.0276
rs960596	22	41393520	T	0.0122
